# Climatic and socio-economic factors supporting the co-circulation of dengue, Zika and chikungunya in three different ecosystems in Colombia

**DOI:** 10.1101/2020.11.18.20233940

**Authors:** Jasmine Morgan, Clare Strode, J. Enrique Salcedo-Sora

**Author notes:** Corresponding authors (CS).

## Abstract

Dengue, Zika and chikungunya are diseases of global health significance caused by arboviruses and transmitted by the mosquito *Aedes aegypti* of worldwide circulation. The arrival of the Zika and chikungunya viruses to South America increased the complexity of transmission and morbidity caused by these viruses co-circulating in the same vector mosquito species. Here we present an integrated analysis of the reported arbovirus cases between 2007 and 2017 and local climate and socio-economic profiles of three distinct Colombian municipalities (Bello, Cúcuta and Moniquirá). These locations were confirmed as three different ecosystems given their contrasted geographic, climatic and socio-economic profiles. Correlational analyses were conducted with both generalised linear models and generalised additive models for the geographical data. Average temperature and wind speed were strongly correlated with disease incidence. The transmission of Zika during the 2016 epidemic appeared to decrease circulation of dengue in Cúcuta, an area of sustained high incidence of dengue. Socio-economic factors such as barriers to health and childhood services, inadequate sanitation and poor water supply suggested an unfavourable impact on the transmission of dengue, Zika and chikungunya in all three ecosystems. Socio-demographic influencers were also discussed including the influx of people to Cúcuta, fleeing political and economic instability from neighbouring Venezuela. *Aedes aegypti* is expanding its range and increasing the global threat of these diseases. It is therefore vital that we learn from the epidemiology of these arboviruses and translate it into an actionable knowledge base. This is even more acute given the recent historical high of dengue cases in the Americas in 2019, preceding the COVID-19 pandemic, which is itself hampering mosquito control efforts.

**Author summary:** Viruses transmitted by *Ae. aegypti* mosquitoes (dengue, Zika, chikungunya) are amongst the most significant public health concerns of recent years due to the increase in global cases and the rapid spread of the vectors. The primary method of controlling the spread of these arboviruses is through mosquito control. Understanding factors associated with risk of these viruses is key for informing control programmes and predicting when outbreaks may occur. Climate is an important driver in mosquito development and virus reproduction and hence the association of climate with disease risk. Socio-economic factors contribute to perpetuate disease risk. Areas of high poverty have abundance of suitable habitat for *Ae. aegypti* (e.g. due to poor housing and sanitation). This study investigated the factors effecting arbovirus incidence in three distinct regions of Colombia: Bello, Cúcuta and Moniquirá. The results show significant relationships between disease incidence and temperature, precipitation and wind speed. A decline in dengue following outbreaks of Zika (2016) is also reported. Measures of poverty, including critical overcrowding and no access to improved water source were also found to be higher in areas of higher disease incidence. The results of this study highlight the importance of using a multifactorial approach when designing vector control programs in order to effectively distribute health care resources.
