## Supplementary material for "Climatic and socio-economic factors supporting the co-circulation of dengue, Zika and chikungunya in three different ecosystems in Colombia": Demographic data

### Sheet: MPI_Method
Indicator	Desciption	Weighting
Education		0.2
Illiteracy	Percent of people >15 years who cannot read and write	0.1
Low Educational Achievement	Percent of people with >15 years home schooling	0.1
Childhood and Youth		0.2
School lag/failure	Proportion of children 7-17 years with school lag (b)	0.05
School absence	Proportion of children 6-16 years who do not attend school	0.05
Barriers to early childhood services	Proportion of children 0-5 years without access to healthcare services (c)	0.05
Child labor	Percent of children aged 12-17 who work	0.05
Health		0.2
No health insurance	Proportion of people >5 years without social security health insurance	0.1
Barriers to health services	Proportion of people without access to the instritutional health service	0.1
Employment		0.2
Informal work	Percent of people not employed or affiliated to a pension fund	0.1
Dependancy rate	Number of people per employed person	0.1
Housing Conditions		0.2
No access to improved water	Percent households lacking public water system (d)	0.04
Inadequete exreta disposal	Percent households lacking public service of sewerage (e)	0.04
Inappropriate flooring material	Percent households with dirt floors	0.04
Inappropriate wall exterior	Percent of households with inadequete external wall materials (f)	0.04
Critical overcrowding	Percent households with > 3 people per sleeping room (g)	0.04
(a) Households with deprivation in >33.3 of indicators classed as poor.
(b) School lag according to national standards
(c) Also includes children who spend most of the time alone or under the care of someone <18 years
(d) Rural households are considered deprived when water used for food preperation is sources from wells, rainwater, spring source, water tank, water carrier or other sources
(e) Rural households are considered deprived when they use a toilet without sewer connection
(f) Untreated wood, boards, plands, guandua are classes as inappropriate materials for urban houses. Rural households are considered deprovied when the external walls are made of guandua or other vegetable, zinc, cloth, board or waste material or if no internal walls exist.
(g) Exluding kitchen, bathroom and garage but including living and dining rooms
Source:	DANE. Medida de Pobreza Multidimensional Municipal de Fuente Censal Boletín Técnico. 2020. Available from: https://www.dane.gov.co/files/investigaciones/condiciones_vida/pobreza/2018/informacion-censal/bt-censal-pobreza-municipal-2018.pdf
