## Supplementary material for "Climatic and socio-economic factors supporting the co-circulation of dengue, Zika and chikungunya in three different ecosystems in Colombia": Disease incidence data ten year period

### Sheet: Raw Data
Department	Year	Dengue incidence per 100,000	Severe dengue incidence per 100,000	Chikungunya incidence per 100,000	Zika incidence per 100,000	Total arbovirus incidence per 100,000	Population
Amazonas	2007	20.1514	0	0	0	20.1514	69474
Amazonas	2008	14.2221	0	0	0	14.2221	70313
Amazonas	2009	16.8617	1.40515	0	0	18.2669	71167
Amazonas	2010	33.3255	1.38856	0	0	34.714	72017
Amazonas	2011	724.697	13.7253	0	0	738.423	72858
Amazonas	2012	393.492	4.07061	0	0	397.563	73699
Amazonas	2013	367.583	6.70772	0	0	374.291	74541
Amazonas	2014	643.338	6.63236	10.6118	0	660.583	75388
Amazonas	2015	209.855	1.3116	20.9855	5.24638	237.399	76243
Amazonas	2016	149.18	0	31.1333	389.166	569.479	77088
Amazonas	2017	79.5402	0	10.2633	25.6581	115.462	77948
Antioquia	2007	1.67956	0.497012	0	0	2.17657	5834865
Antioquia	2008	42.3758	3.06188	0	0	45.4376	5911399
Antioquia	2009	22.0588	1.82014	0	0	23.8789	5988552
Antioquia	2010	425.387	8.39103	0	0	433.778	6066003
Antioquia	2011	31.9509	0.992869	0	0	32.9437	6143809
Antioquia	2012	32.0003	1.36616	0	0	33.3665	6221817
Antioquia	2013	91.4446	1.98413	0	0	93.4287	6299990
Antioquia	2014	106.019	2.77511	7.11807	0	115.912	6378132
Antioquia	2015	105.014	0.99128	33.719	0.944814	140.669	6456299
Antioquia	2016	422.779	1.69858	9.50289	24.5147	458.495	6534857
Antioquia	2017	61.8619	0.332672	1.01314	0.589737	63.7974	6613118
Arauca	2007	1201.45	40.9003	0	0	1242.35	78239
Arauca	2008	1056.02	23.8862	0	0	1079.91	79544
Arauca	2009	1479.32	74.2133	0	0	1553.53	80848
Arauca	2010	3068.81	99.8186	0	0	3168.63	82149
Arauca	2011	249.302	22.7728	0	0	272.075	83433
Arauca	2012	563.058	38.9537	0	0	602.011	84716
Arauca	2013	1177.99	113.961	0	0	1291.95	85994
Arauca	2014	806.951	24.071	106.6	0	937.622	87242
Arauca	2015	820.515	11.3019	461.116	3.39056	1296.32	88481
Arauca	2016	345.55	4.45871	235.197	1472.49	2057.7	89712
Arauca	2017	326.646	3.29946	13.1978	9.89838	353.042	90924
Atlántico	2007	149.541	4.13394	0	0	153.675	2225481
Atlántico	2008	217.769	1.41898	0	0	219.188	2255143
Atlántico	2009	109.986	1.48807	0	0	111.474	2284841
Atlántico	2010	174.555	3.62936	0	0	178.184	2314460
Atlántico	2011	50.297	1.45046	0	0	51.7474	2344077
Atlántico	2012	66.6512	2.19081	0	0	68.842	2373550
Atlántico	2013	314.202	6.03435	0	0	320.237	2402910
Atlántico	2014	268.256	5.22203	101.932	0	375.411	2432003
Atlántico	2015	175.467	3.77916	23.1626	50.145	252.554	2460863
Atlántico	2016	54.6693	2.00842	7.391	70.9777	135.046	2489514
Atlántico	2017	45.951	1.54891	0.714882	2.10493	50.3198	2517897
Bogotá	2007	0	0	0	0	0	7050228
Bogotá	2008	0.0139761	0	0	0	0.0139761	7155052
Bogotá	2009	0	0	0	0	0	7259597
Bogotá	2010	0	0	0	0	0	7363782
Bogotá	2011	0	0	0	0	0	7467804
Bogotá	2012	0.818877	0	0	0	0.818877	7571345
Bogotá	2013	1.85032	0.0781824	0	0	1.9285	7674366
Bogotá	2014	2.07025	0.102869	0.527206	0	2.70032	7776845
Bogotá	2015	0	0	0.0126923	0.0634616	0.0761539	7878783
Bogotá	2016	0	0	0	0.639098	0.639098	7980001
Bogotá	2017	0	0	0	0	0	8080734
Bolívar	2007	33.536	4.90261	0	0	38.4386	1917345
Bolívar	2008	63.0194	8.46452	0	0	71.4839	1937500
Bolívar	2009	21.3947	1.68502	0	0	23.0797	1958431
Bolívar	2010	101.464	4.44442	0	0	105.908	1980012
Bolívar	2011	31.6599	1.24842	0	0	32.9084	2002531
Bolívar	2012	69.2644	1.97475	0	0	71.2391	2025573
Bolívar	2013	217.021	7.95468	0	0	224.976	2049109
Bolívar	2014	138.205	5.83694	414.182	0	558.224	2073004
Bolívar	2015	144.767	4.29152	19.884	40.0065	208.949	2097161
Bolívar	2016	56.7401	0.612642	3.53447	20.9712	81.8584	2121956
Bolívar	2017	22.3134	0.186333	0.745331	1.02483	24.2699	2146696
Boyacá	2007	26.2527	1.58627	0	0	27.839	1260821
Boyacá	2008	10.3701	0.633286	0	0	11.0033	1263252
Boyacá	2009	28.526	1.73843	0	0	30.2644	1265513
Boyacá	2010	133.554	3.47098	0	0	137.025	1267652
Boyacá	2011	15.5191	0.315108	0	0	15.8342	1269405
Boyacá	2012	21.3196	0.47202	0	0	21.7916	1271133
Boyacá	2013	53.816	1.09989	0	0	54.9159	1272855
Boyacá	2014	42.4442	0.549185	1.5691	0	44.5625	1274615
Boyacá	2015	72.0773	1.17517	38.624	2.58538	114.462	1276407
Boyacá	2016	162.819	0.704166	16.8218	22.2986	202.643	1278107
Boyacá	2017	15.2349	0.234383	0.468766	0.156255	16.0943	1279955
Caldas	2007	62.9247	6.68318	0	0	69.6079	972591
Caldas	2008	9.85128	1.02617	0	0	10.8775	974493
Caldas	2009	39.2248	1.4338	0	0	40.6586	976423
Caldas	2010	173.457	2.45313	0	0	175.91	978342
Caldas	2011	20.5046	0.612078	0	0	21.1167	980267
Caldas	2012	8.34855	0	0	0	8.34855	982207
Caldas	2013	74.8896	2.1339	0	0	77.0235	984115
Caldas	2014	93.0995	2.23114	6.79484	0	102.125	986042
Caldas	2015	115.791	1.61945	25.7087	2.12553	145.244	987991
Caldas	2016	78.9952	0.101017	8.88948	25.4562	113.442	989934
Caldas	2017	10.2837	0.100821	1.31067	1.41149	13.1067	991860
Caquetá	2007	62.4101	14.6165	0	0	77.0266	431020
Caquetá	2008	72.3965	2.06193	0	0	74.4585	436485
Caquetá	2009	29.1808	3.61933	0	0	32.8002	442071
Caquetá	2010	115.908	10.0499	0	0	125.958	447767
Caquetá	2011	96.7839	6.39347	0	0	103.177	453588
Caquetá	2012	360.162	14.7982	0	0	374.961	459515
Caquetá	2013	232.874	3.86692	0	0	236.741	465487
Caquetá	2014	155.872	3.39313	0.636212	0	159.901	471541
Caquetá	2015	174.608	1.88426	120.592	1.88426	298.969	477642
Caquetá	2016	184.356	2.06677	81.4309	187.87	455.724	483846
Caquetá	2017	53.2592	0.816233	3.67305	2.04058	59.7891	490056
Casanare	2007	552.626	67.6553	0	0	620.282	307441
Casanare	2008	507.289	40.8383	0	0	548.127	313431
Casanare	2009	1026.56	82.9382	0	0	1109.49	319515
Casanare	2010	614.518	40.2308	0	0	654.749	325621
Casanare	2011	241.459	11.455	0	0	252.913	331734
Casanare	2012	625.951	5.32724	0	0	631.278	337886
Casanare	2013	989.42	6.97593	0	0	996.396	344040
Casanare	2014	641.847	9.70766	7.13798	0	658.693	350239
Casanare	2015	541.406	3.64678	655.298	1.12209	1201.47	356479
Casanare	2016	262.461	0.827082	68.0964	489.633	821.017	362721
Casanare	2017	112.469	0	8.40133	9.21437	130.085	368989
Cauca	2007	15.298	6.0571	0	0	21.3551	1287746
Cauca	2008	19.9583	3.54472	0	0	23.5031	1297703
Cauca	2009	46.706	6.574	0	0	53.28	1308183
Cauca	2010	117.806	11.9019	0	0	129.708	1319120
Cauca	2011	38.6247	0.826598	0	0	39.4513	1330756
Cauca	2012	24.0569	0.521357	0	0	24.5783	1342650
Cauca	2013	41.7795	1.69775	0	0	43.4772	1354733
Cauca	2014	27.14	0.731537	0.950999	0	28.8226	1366984
Cauca	2015	45.0271	1.16012	55.3232	0.145015	101.655	1379169
Cauca	2016	59.7053	1.14956	17.0997	10.2742	88.2288	1391836
Cauca	2017	7.12147	0.0712147	0.356073	0.284859	7.83361	1404205
Cesar	2007	130.631	18.2	0	0	148.831	928571
Cesar	2008	92.8545	5.94948	0	0	98.8039	941258
Cesar	2009	69.6115	5.34666	0	0	74.9581	953866
Cesar	2010	303.896	23.2811	0	0	327.177	966450
Cesar	2011	123.18	11.0311	0	0	134.211	979054
Cesar	2012	449.685	20.7748	0	0	470.459	991584
Cesar	2013	453.659	15.7361	0	0	469.395	1004058
Cesar	2014	323.551	12.0016	52.3347	0	387.887	1016533
Cesar	2015	429.978	5.53995	37.7105	12.4406	485.669	1028890
Cesar	2016	108.432	1.3446	4.89818	61.6594	176.334	1041204
Cesar	2017	57.429	0.379696	1.13909	2.27817	61.2259	1053475
Chocó	2007	4.97101	1.94518	0	0	6.91618	462683
Chocó	2008	12.2036	0.214099	0	0	12.4177	467074
Chocó	2009	8.4818	0.84818	0	0	9.32998	471598
Chocó	2010	90.3079	4.83042	0	0	95.1383	476149
Chocó	2011	69.4647	1.66382	0	0	71.1285	480820
Chocó	2012	42.6327	0.41191	0	0	43.0446	485543
Chocó	2013	28.349	2.0395	0	0	30.3885	490317
Chocó	2014	45.2387	1.61567	1.00979	0	47.8642	495151
Chocó	2015	64.588	0.599888	105.38	0	170.568	500093
Chocó	2016	76.0372	0	4.15828	9.90068	90.0962	505016
Chocó	2017	15.4888	0.19606	0.392121	0	16.0769	510047
Córdoba	2007	20.8329	7.14271	0	0	27.9756	1512031
Córdoba	2008	46.1765	6.44777	0	0	52.6242	1535414
Córdoba	2009	19.4376	1.41131	0	0	20.8489	1558833
Córdoba	2010	33.4853	3.47489	0	0	36.9602	1582784
Córdoba	2011	62.5187	4.97661	0	0	67.4953	1607519
Córdoba	2012	84.0358	4.8388	0	0	88.8746	1632637
Córdoba	2013	126.292	3.13618	0	0	129.428	1658067
Córdoba	2014	250.804	5.70145	55.8267	0	312.333	1683782
Córdoba	2015	99.3189	1.46229	41.3536	14.3305	156.465	1709644
Córdoba	2016	44.2929	0.57598	2.47672	114.505	161.851	1736170
Córdoba	2017	32.6803	0.453893	0.34042	0.51063	33.9852	1762530
Cundinamarca	2007	14.079	2.28996	0	0	16.369	2358115
Cundinamarca	2008	33.9936	3.25337	0	0	37.247	2397511
Cundinamarca	2009	28.9683	3.56974	0	0	32.538	2437151
Cundinamarca	2010	209.202	17.4806	0	0	226.682	2477036
Cundinamarca	2011	38.8127	1.58906	0	0	40.4018	2517215
Cundinamarca	2012	76.4382	2.26773	0	0	78.7059	2557623
Cundinamarca	2013	167.69	3.54085	0	0	171.231	2598245
Cundinamarca	2014	150.47	3.67555	6.8964	0	161.042	2639059
Cundinamarca	2015	120.968	1.38058	97.9836	2.83578	223.168	2680041
Cundinamarca	2016	160.177	0.918656	38.2896	82.7158	282.101	2721368
Cundinamarca	2017	41.0817	0.289563	3.00422	1.88216	46.2577	2762784
Guainía	2007	57.591	27.4243	0	0	85.0154	36464
Guainía	2008	1202.68	5.39316	0	0	1208.07	37084
Guainía	2009	18.5652	2.65217	0	0	21.2173	37705
Guainía	2010	435.713	0	0	0	435.713	38328
Guainía	2011	33.377	0	0	0	33.377	38949
Guainía	2012	288.068	0	0	0	288.068	39574
Guainía	2013	89.5456	0	0	0	89.5456	40203
Guainía	2014	487.279	7.34592	17.1405	0	511.766	40839
Guainía	2015	185.623	0	180.801	0	366.424	41482
Guainía	2016	458.182	23.74	52.228	11.87	546.02	42123
Guainía	2017	21.0393	0	0	0	21.0393	42777
La Guajira	2007	80.1576	9.10264	0	0	89.2602	736050
La Guajira	2008	77.8	5.23906	0	0	83.0391	763496
La Guajira	2009	90.256	6.95249	0	0	97.2085	791083
La Guajira	2010	93.0698	9.28256	0	0	102.352	818740
La Guajira	2011	49.0172	2.71662	0	0	51.7339	846641
La Guajira	2012	76.6124	2.85867	0	0	79.4711	874532
La Guajira	2013	222.637	6.53836	0	0	229.175	902367
La Guajira	2014	161.911	3.54784	75.1497	0	240.608	930143
La Guajira	2015	84.8823	2.50575	18.6887	11.3803	117.457	957797
La Guajira	2016	22.9336	0.405905	1.52214	43.9392	68.8009	985452
La Guajira	2017	15.6971	0.296172	0.197448	0.296172	16.4869	1012926
Guaviare	2007	287.776	8.10636	0	0	295.882	98688
Guaviare	2008	194.595	10.9772	0	0	205.572	100208
Guaviare	2009	231.921	5.89628	0	0	237.817	101759
Guaviare	2010	655.328	27.1037	0	0	682.432	103307
Guaviare	2011	185.033	1.90756	0	0	186.941	104846
Guaviare	2012	107.157	1.87995	0	0	109.037	106386
Guaviare	2013	269.609	0.926492	0	0	270.536	107934
Guaviare	2014	654.854	10.9599	0	0	665.814	109490
Guaviare	2015	210.697	0.900414	153.07	0.900414	365.568	111060
Guaviare	2016	264.604	0	162.492	130.526	557.622	112621
Guaviare	2017	105.072	0	28.0193	4.37802	137.47	114207
Huila	2007	210.367	88.3581	0	0	298.725	1040086
Huila	2008	172.417	57.567	0	0	229.984	1054423
Huila	2009	235.02	91.3136	0	0	326.334	1068844
Huila	2010	598.695	116.877	0	0	715.572	1083189
Huila	2011	161.628	22.8684	0	0	184.496	1097584
Huila	2012	532.939	15.1986	0	0	548.138	1111947
Huila	2013	424.037	7.63551	0	0	431.673	1126316
Huila	2014	612.43	13.8531	28.7583	0	655.041	1140539
Huila	2015	420.341	17.2328	157.433	17.0596	612.066	1154777
Huila	2016	331.945	9.58191	46.113	356.755	744.395	1168869
Huila	2017	101.442	2.78965	4.98756	2.62058	111.84	1182944
Magdalena	2007	86.3347	6.83839	0	0	93.1731	1169866
Magdalena	2008	41.0123	3.47418	0	0	44.4865	1180134
Magdalena	2009	53.4155	4.70325	0	0	58.1187	1190666
Magdalena	2010	114.024	5.90928	0	0	119.933	1201501
Magdalena	2011	24.3287	1.97929	0	0	26.308	1212559
Magdalena	2012	54.4173	2.77806	0	0	57.1954	1223875
Magdalena	2013	242.891	13.0308	0	0	255.922	1235532
Magdalena	2014	111.261	5.05004	174.186	0	290.498	1247514
Magdalena	2015	116.842	3.96881	43.4188	36.5925	200.822	1259822
Magdalena	2016	43.3026	0.707301	5.81559	117.726	167.552	1272442
Magdalena	2017	11.5141	0.155596	1.01137	1.01137	13.6924	1285384
Meta	2007	316.393	34.9647	0	0	351.358	817969
Meta	2008	178.81	9.09607	0	0	187.906	835526
Meta	2009	287.986	21.0979	0	0	309.084	853166
Meta	2010	632.204	49.7175	0	0	681.922	870921
Meta	2011	295.566	8.88837	0	0	304.455	888802
Meta	2012	681.624	3.63915	0	0	685.263	906805
Meta	2013	978.299	5.29804	0	0	983.597	924871
Meta	2014	794.849	32.3411	7.10444	0	834.295	943072
Meta	2015	634.951	4.681	415.152	0.728155	1055.51	961334
Meta	2016	261.506	2.85799	60.426	390.626	715.416	979710
Meta	2017	125.431	1.50276	5.81068	4.80884	137.553	998162
Nariño	2007	2.27832	0.253147	0	0	2.53147	1580109
Nariño	2008	2.18798	0.125028	0	0	2.31301	1599646
Nariño	2009	5.31041	0.123498	0	0	5.43391	1619461
Nariño	2010	16.9558	0.121984	0	0	17.0778	1639560
Nariño	2011	7.34912	0.120477	0	0	7.4696	1660062
Nariño	2012	5.59259	0.178487	0	0	5.77108	1680795
Nariño	2013	32.4953	0.940191	0	0	33.4355	1701782
Nariño	2014	36.9716	0.754522	1.10276	0	38.8289	1722945
Nariño	2015	22.6461	0.343992	15.0783	0.458656	38.5271	1744228
Nariño	2016	28.5406	0.226513	4.24711	1.8121	34.8263	1765906
Nariño	2017	6.60123	0.279713	0.167828	0	7.04877	1787545
Norte de Santander	2007	280.62	61.4202	0	0	342.04	1265056
Norte de Santander	2008	244.859	60.6662	0	0	305.526	1275834
Norte de Santander	2009	272.996	85.6368	0	0	358.633	1286830
Norte de Santander	2010	571.824	68.1073	0	0	639.932	1297951
Norte de Santander	2011	192.78	8.2489	0	0	201.029	1309265
Norte de Santander	2012	311.408	3.55851	0	0	314.966	1320777
Norte de Santander	2013	593.45	7.9557	0	0	601.406	1332378
Norte de Santander	2014	635.324	9.15153	107.958	0	752.434	1344038
Norte de Santander	2015	308.677	4.64675	30.2407	76.782	420.346	1355787
Norte de Santander	2016	194.852	1.4623	10.3823	571.175	777.871	1367708
NORTE SANTANDER	2017	85.8986	0.289953	1.44977	2.82704	90.4654	1379533
Putumayo	2007	109.738	9.17115	0	0	118.909	316209
Putumayo	2008	129.309	20.0382	0	0	149.347	319390
Putumayo	2009	114.974	8.6773	0	0	123.652	322681
Putumayo	2010	490.658	28.5195	0	0	519.177	326093
Putumayo	2011	165.05	7.2816	0	0	172.331	329598
Putumayo	2012	222.658	2.10054	0	0	224.758	333247
Putumayo	2013	519.798	4.74701	0	0	524.545	337054
Putumayo	2014	545.987	9.96968	13.7816	0	569.738	341034
Putumayo	2015	325.894	0.289684	94.1472	8.69051	429.022	345204
Putumayo	2016	402.532	1.14437	175.089	81.8225	660.588	349537
Putumayo	2017	97.9966	0.564822	20.0512	9.60197	128.215	354094
Quindío	2007	378.33	2.22003	0	0	380.55	540533
Quindío	2008	188.749	1.65569	0	0	190.405	543579
Quindío	2009	103.185	0.548854	0	0	103.733	546593
Quindío	2010	1777.46	6.54948	0	0	1784.01	549662
Quindío	2011	199.727	1.62821	0	0	201.355	552755
Quindío	2012	114.422	0.719637	0	0	115.142	555836
Quindío	2013	344.563	3.57802	0	0	348.141	558969
Quindío	2014	591.517	6.58229	2.8464	0	600.946	562114
Quindío	2015	652.385	4.24546	333.799	0.176894	990.607	565310
Quindío	2016	448.896	1.5831	64.0275	43.799	558.305	568506
Quindío	2017	101.796	0.174907	1.74907	0.349814	104.07	571733
Risaralda	2007	99.1587	4.18206	0	0	103.341	908644
Risaralda	2008	38.2861	2.51594	0	0	40.802	914171
Risaralda	2009	64.1555	1.63107	0	0	65.7865	919641
Risaralda	2010	1271.62	48.3182	0	0	1319.94	925117
Risaralda	2011	72.8626	1.2896	0	0	74.1522	930518
Risaralda	2012	26.0709	0	0	0	26.0709	935910
Risaralda	2013	44.4079	1.80606	0	0	46.2139	941275
Risaralda	2014	73.5238	2.95785	1.6902	0	78.1719	946632
Risaralda	2015	143.915	1.7858	32.3545	3.36151	181.417	951953
Risaralda	2016	305.144	1.67145	93.4966	105.092	505.404	957254
Risaralda	2017	18.1813	0.103893	5.09076	2.59732	25.9732	962529
San Andrés y Providencia	2007	60.045	11.1712	0	0	71.2161	71613
San Andrés y Providencia	2008	36.0275	4.15702	0	0	40.1846	72167
San Andrés y Providencia	2009	108.613	13.7485	0	0	122.362	72735
San Andrés y Providencia	2010	40.9165	0	0	0	40.9165	73320
San Andrés y Providencia	2011	266.486	1.35272	0	0	267.839	73925
San Andrés y Providencia	2012	38.9048	0	0	0	38.9048	74541
San Andrés y Providencia	2013	89.1349	2.66074	0	0	91.7956	75167
San Andrés y Providencia	2014	130.605	5.27698	58.0467	0	193.929	75801
San Andrés y Providencia	2015	200.152	1.30818	56.2518	1274.17	1531.88	76442
San Andrés y Providencia	2016	88.196	0	22.049	189.362	299.607	77101
San Andrés y Providencia	2017	29.5786	0	3.85807	0	33.4366	77759
Santander	2007	384.643	168.976	0	0	553.62	1978976
Santander	2008	184.166	67.705	0	0	251.871	1989514
Santander	2009	330.8	122.15	0	0	452.95	1999999
Santander	2010	916.09	124.304	0	0	1040.39	2010393
Santander	2011	101.603	5.49341	0	0	107.097	2020604
Santander	2012	236.215	6.84468	0	0	243.06	2030775
Santander	2013	778.664	10.9264	0	0	789.59	2040932
Santander	2014	697.847	11.6527	6.53333	0	716.033	2051022
Santander	2015	397.462	2.1348	83.7911	0.970366	484.358	2061079
Santander	2016	331.48	3.3317	92.4667	432.541	859.82	2071016
Santander	2017	88.3736	0.672774	4.6133	7.88106	101.541	2080938
Sucre	2007	132.884	12.4499	0	0	145.334	787153
Sucre	2008	124.919	6.03839	0	0	130.958	794914
Sucre	2009	149.24	5.10753	0	0	154.347	802736
Sucre	2010	194.902	4.81087	0	0	199.713	810664
Sucre	2011	152.927	2.56508	0	0	155.493	818689
Sucre	2012	224.848	4.35424	0	0	229.202	826780
Sucre	2013	412.486	14.7317	0	0	427.218	834937
Sucre	2014	558.822	8.77607	136.148	0	703.746	843202
Sucre	2015	336.224	6.69395	15.6192	59.5409	418.078	851515
Sucre	2016	102.917	1.86065	5.46567	37.9108	148.155	859913
Sucre	2017	47.9021	0.345448	0.806045	1.61209	50.6657	868438
Tolima	2007	131.763	6.25711	0	0	138.02	1374437
Tolima	2008	115.962	5.43911	0	0	121.401	1378903
Tolima	2009	254.536	10.2653	0	0	264.801	1383304
Tolima	2010	767.068	24.5024	0	0	791.571	1387621
Tolima	2011	157.916	2.15536	0	0	160.072	1391876
Tolima	2012	348.056	8.38086	0	0	356.437	1396038
Tolima	2013	864.842	34.7108	0	0	899.553	1400140
Tolima	2014	588.85	22.3605	47.071	0	658.282	1404262
Tolima	2015	661.946	21.3737	394.171	13.0657	1090.56	1408272
Tolima	2016	407.444	8.63888	83.0607	184.674	683.817	1412220
Tolima	2017	210.434	2.40092	6.77907	4.87245	224.486	1416124
Valle del Cauca	2007	13.579	2.35337	0	0	15.9323	4249220
Valle del Cauca	2008	44.4621	7.12698	0	0	51.5891	4293541
Valle del Cauca	2009	233.714	28.1222	0	0	261.836	4338216
Valle del Cauca	2010	435.268	35.9092	0	0	471.177	4383277
Valle del Cauca	2011	57.9632	2.59671	0	0	60.5599	4428675
Valle del Cauca	2012	66.7133	2.99484	0	0	69.7082	4474369
Valle del Cauca	2013	485.855	17.4097	0	0	503.265	4520480
Valle del Cauca	2014	223.129	6.48146	5.86835	0	235.478	4566875
Valle del Cauca	2015	429.548	2.9911	299.024	0.173397	731.736	4613684
Valle del Cauca	2016	552.058	4.33407	42.8258	462.373	1061.59	4660741
Valle del Cauca	2017	103.202	0.446024	3.73811	21.3879	128.774	4708262
Vaupés	2007	4.97537	0	0	0	4.97537	40198
Vaupés	2008	2.46009	4.92017	0	0	7.38026	40649
Vaupés	2009	7.30034	0	0	0	7.30034	41094
Vaupés	2010	185.39	0	0	0	185.39	41534
Vaupés	2011	9.53175	0	0	0	9.53175	41965
Vaupés	2012	61.3323	2.35894	0	0	63.6913	42392
Vaupés	2013	60.7235	0	0	0	60.7235	42817
Vaupés	2014	23.1267	0	0	0	23.1267	43240
Vaupés	2015	4.58033	0	13.741	0	18.3213	43665
Vaupés	2016	24.9552	0	24.9552	4.53731	54.4477	44079
Vaupés	2017	2.24719	0	2.24719	6.74157	11.236	44500
Vichada	2007	302.284	5.09468	0	0	307.379	58885
Vichada	2008	251.265	8.26528	0	0	259.53	60494
Vichada	2009	85.3861	6.44423	0	0	91.8303	62071
Vichada	2010	560.704	14.1354	0	0	574.839	63670
Vichada	2011	447.29	10.7227	0	0	458.013	65282
Vichada	2012	162.888	1.49439	0	0	164.383	66917
Vichada	2013	395.188	7.29129	0	0	402.479	68575
Vichada	2014	293.197	7.11642	19.926	0	320.239	70260
Vichada	2015	172.284	0	323.728	0	496.012	71974
Vichada	2016	234.729	9.49771	44.7749	42.0613	331.063	73702
Vichada	2017	42.4021	0	1.32506	0	43.7271	75468

### Sheet: Variables Legend
Variable	Unit	Data Source	Data Link
Department
Year
Chikungunya incidence	Number new cases per 100,000	National Public Health Surveillance System	http://portalsivigila.ins.gov.co/sivigila/documentos/Docs_1.php
Dengue incidence	Number new cases per 100,000	National Public Health Surveillance System	http://portalsivigila.ins.gov.co/sivigila/documentos/Docs_1.php
Severe dengue incidence	Number new cases per 100,000	National Public Health Surveillance System	http://portalsivigila.ins.gov.co/sivigila/documentos/Docs_1.php
Zika incidence	Number new cases per 100,000	National Public Health Surveillance System	http://portalsivigila.ins.gov.co/sivigila/documentos/Docs_1.php
Total arbovirus incidence	Number new cases per 100,000	National Public Health Surveillance System	http://portalsivigila.ins.gov.co/sivigila/documentos/Docs_1.php
